# Improving performance of polygenic risk scores for hypertension across two ancestry groups

**DOI:** 10.1101/2025.11.05.25339527

**Authors:** Marguerite R. Irvin, Vinodh Srinivasasainagendra, Nicole D. Armstrong, Amit Patki, Ulrich Broeckel, Zhe Wang, Leslie A. Lange, Nita A Limdi, Alicia Huerta-Chagoya, Joohyun Kim, Maggie C.Y. Ng, Josep M Mercader, Hemant K. Tiwari

## Abstract

Polygenic risk score (PRS) methods are evolving, and the benefit of adding functional annotations to the variant weights has been especially promising. However, less attention has been given to how the linkage disequilibrium (LD) reference panel used affects the score performance. In the current study, we compared two Bayesian approaches, one that incorporates functional annotations (LDpred-funct) and one that does not (PRS-CS), extending these applications to the hypertension (HTN) trait across two ancestry groups (European Americans EA, and African Americans, AA). In PRS-CS we used the standard HapMap 3 LD (HM3) reference panel, as well as a modified multi-ancestry reference panel (TagIt) with better coverage of variants from multiple ancestries. Individual-level data in 1,533 EA (58% with HTN) and 8,603 AA (71% with HTN) participants from the Reasons for Geographic and Racial Differences in Stroke Study (REGARDS) was used to optimize scores across the two approaches. PRS performance metrics including R^2^ and odds ratios (OR) per standard deviation (SD) were then used to assess PRS performance in 1,270 EA (55% with HTN) and 1,896 AA (69% with HTN) participants from the Hypertension Genetic Epidemiology Network Study (HyperGEN). Among EAs in HyperGEN we observed an R^2^ of 6.0% for LD-Pred-funct and R^2^ of 7.3% for PRS-CS-TagIt versus R^2^ of 1.4% for PRS-CS-HM3. The magnitude of the OR per SD for HTN was also higher for PRS-CS-TagIt OR=2.17 (95% CI 1.65-2.85, p=3.0*10^−8^) and LD-Pred-funct OR=2.14 (95% CI 1.61-2.85, p=1.46*10^−7^) versus PRS-CS-HM3 (OR=1.40; 95% CI 10.8-1.82). Among AAs in HyperGEN, the improvements were more modest, where we observed R^2^ of 1.9% for LD-Pred-funct and R^2^ of 2.9% for PRS-CS-TagIt versus 0.7% for PRS-CS-HM3. We found that both annotations and the updated LD panel improved the scores in both ancestry groups, but did not make the scores more equitable across the groups.

**Author Summary:** Genomics can aid in risk prediction and prevention. Polygenic risk score (PRS) development and application is becoming more popular because there’s a lot of genetic data available for training PRS, and they have the potential to be useful in healthcare. However, PRS are not yet widely used in clinics, and the methods are still developing. Early PRS methods only used certain genetic markers, but newer ones use more data and better models to try to predict disease risk more accurately. Still, these tools often don’t work as well for people from underrepresented populations, which could increase health inequalities. Researchers are trying to fix this by using more up-to-date data and adding extra information about how genes function. In our study of HTN, we investigated newer approaches which made PRS more accurate for both for African American individuals and European American individuals—but they didn’t fully close the performance gap between the groups.
