## Supplemental Files 1-2 for "Improving performance of polygenic risk scores for hypertension across two ancestry groups"

### Sheet: Demographics
Table 1: Baseline Demographics of the validation and testing cohorts
Cohort	Age (±SD)	Sex (% female)	Height in inch (±SD)	N Case	N Control
Validation
REGARDS AAs	63.59 (9.18)	0.6082	66.47 (3.88)	6146	2457
REGARDS EAs	68.50 (10.36)	0.4103	67.30 (3.97)	896	637
Testing
HyperGEN AAs	47.02 (12.81)	0.6355	66.03 (3.63)	1315	581
HyperGEN EAs	49.83 (13.94)	0.5047	66.89 (3.64)	697	573

### Sheet: ST1A-REGARDS EA
HTN predictions in REGARDS (EA) data
PRS method	Parameter	Threshold	OR	OR 95% LL	OR 95% UL	P	Rsq-liability	Rsq-liability 95% LL	Rsq-liability 95% UL	AUC model	AUC covariate	AUC PRS	sensitivity	specificity	PPV	adjusted PPV	NPV	adjusted NPV
PRS-CS-HM3	φ = 0.000001	0.1	1.72908	1.20569	2.51107	0.00337268	0.00719468	0	0.0179699	0.620571	0.611775	0.520132	0.117188	0.923077	0.681818	0.603715	0.426396	0.511148
		0.05	1.81267	1.10037	3.07618	0.0227099	0.00440476	0	0.0128504	0.614922	0.611775	0.512081	0.0602679	0.963893	0.701299	0.62535	0.421703	0.506346
		0.03	1.26703	0.686697	2.40796	0.456623	0.000451204	0	0.0031609	0.61166	0.611775	0.502839	0.0323661	0.973312	0.630435	0.548079	0.416947	0.501463
		0.02	1.09524	0.524582	2.37382	0.811442	4.5862e-05	0	0.000909973	0.611621	0.611775	0.501184	0.0212054	0.981162	0.612903	0.529556	0.416112	0.500604
		1SD	1.32496	1.19082	1.47629	2.80779e-07	0.0217029	0	0.0402487	0.639265	0.611775	0.572253
	φ = 0.0001	0.1	1.48254	1.03904	2.13714	0.0320096	0.00378539	0	0.0116177	0.617724	0.611775	0.51476	0.112723	0.916797	0.655844	0.575336	0.423495	0.508182
		0.05	1.29062	0.798014	2.12567	0.30546	0.000856261	0	0.00458814	0.612664	0.611775	0.505366	0.0546875	0.956044	0.636364	0.554395	0.418269	0.502822
		0.03	1.20668	0.655157	2.27752	0.551939	0.000286587	0	0.00244635	0.611975	0.611775	0.501496	0.03125	0.971743	0.608696	0.525144	0.416274	0.500771
		0.02	1.39434	0.664933	3.07566	0.389933	0.000607408	0	0.00375104	0.613014	0.611775	0.502526	0.0223214	0.982732	0.645161	0.563817	0.416778	0.501289
		1SD	1.37236	1.23234	1.53067	1.02427e-08	0.0271425	0.0064731	0.0478119	0.64107	0.611775	0.580171
	φ = 0.01	0.1	2.0481	1.41069	3.02456	0.000221437	0.0117412	0	0.0254672	0.626468	0.611775	0.529533	0.125	0.934066	0.727273	0.654676	0.431472	0.516325
		0.05	1.74974	1.06001	2.97561	0.0328195	0.00385368	0	0.011756	0.616355	0.611775	0.512081	0.0602679	0.963893	0.701299	0.62535	0.421703	0.506346
		0.03	1.37832	0.739028	2.66222	0.323051	0.000801766	0	0.00441306	0.613354	0.611775	0.504182	0.0334821	0.974882	0.652174	0.571369	0.417619	0.502154
		0.02	1.31664	0.616636	2.99249	0.489964	0.000391696	0	0.00291648	0.612974	0.611775	0.503869	0.0234375	0.984301	0.677419	0.598872	0.417443	0.501973
		1SD	1.3727	1.23213	1.53178	1.14483e-08	0.0269951	0.00637996	0.0476102	0.641727	0.611775	0.581218
	φ = 1	0.1	2.15541	1.48096	3.19597	8.73115e-05	0.0133948	0	0.0280405	0.625187	0.611775	0.532219	0.127232	0.937206	0.74026	0.66955	0.432922	0.517801
		0.05	1.87434	1.13054	3.21043	0.0177568	0.00480532	0	0.0136244	0.61759	0.611775	0.513424	0.0613839	0.965463	0.714286	0.639944	0.42239	0.50705
		0.03	1.69316	0.88731	3.41581	0.122613	0.0020223	0	0.00775336	0.615767	0.611775	0.508211	0.0368304	0.979592	0.717391	0.643454	0.419637	0.504227
		0.02	1.28008	0.597983	2.91567	0.53672	0.00031282	0	0.00256923	0.612755	0.611775	0.503869	0.0234375	0.984301	0.677419	0.598872	0.417443	0.501973
		1SD	1.33387	1.19815	1.48716	1.70269e-07	0.0225343	0.00364648	0.0414222	0.637084	0.611775	0.574799
LD-Pred-funct	Raw	0.1	2.13751	1.515	3.03099	1.70007e-05	0.0150645	0	0.0305801	0.62518	0.611775	0.533586	0.0725446	0.860283	0.422078	0.341769	0.397389	0.481213
		0.05	2.2785	1.41893	3.70484	0.000735437	0.00935102	0	0.0216188	0.620569	0.611775	0.518808	0.0345982	0.927786	0.402597	0.323918	0.405907	0.490066
		0.03	3.3691	1.79369	6.64461	0.000248053	0.0118097	0	0.0255752	0.624134	0.611775	0.517305	0.015625	0.949765	0.304348	0.237244	0.406859	0.491053
		0.02	4.85359	2.15062	12.424	0.000337233	0.0124843	0	0.0266315	0.623879	0.611775	0.514932	0.0078125	0.962323	0.225806	0.171744	0.408123	0.49236
		1SD	1.47569	1.32324	1.64907	4.10518e-12	0.0405903	0.0155277	0.0656528	0.653436	0.611775	0.598568
	P-value based	0.1	2.0539	1.45632	2.90896	4.4196e-05	0.0135217	0	0.0282355	0.625054	0.611775	0.5309	0.0747768	0.863422	0.435065	0.353798	0.39884	0.482724
		0.05	2.29194	1.42743	3.72075	0.000659848	0.00946924	0	0.0218134	0.621391	0.611775	0.517465	0.0357143	0.929356	0.415584	0.335793	0.406593	0.490777
		0.03	1.89896	1.04085	3.49757	0.0369009	0.00349931	0	0.0110312	0.616473	0.611775	0.507904	0.0234375	0.960754	0.456522	0.373899	0.411567	0.49592
		0.02	2.26486	1.09073	4.82744	0.029626	0.00385119	0	0.011751	0.616347	0.611775	0.506874	0.0145089	0.971743	0.419355	0.33926	0.412117	0.496488
		1SD	1.50598	1.34975	1.68368	3.74458e-13	0.0445946	0.0183917	0.0707976	0.657718	0.611775	0.607746
PRS-CS-TagIt	φ = 0.000001	0.1	1.91985	1.33281	2.80712	0.000581717	0.0100665	0	0.0227892	0.625138	0.611775	0.525504	0.121652	0.929356	0.707792	0.63263	0.429297	0.514109
		0.05	2.01934	1.21448	3.47845	0.00851294	0.00598884	0	0.015827	0.618735	0.611775	0.514766	0.0625	0.967033	0.727273	0.654676	0.423077	0.507753
		0.03	2.44328	1.24988	5.15095	0.0125362	0.00560192	0	0.0151193	0.616946	0.611775	0.510897	0.0390625	0.982732	0.76087	0.693447	0.420982	0.505606
		0.02	2.28747	1.03935	5.56781	0.050147	0.00339907	0	0.0108228	0.615092	0.611775	0.506555	0.0256696	0.987441	0.741935	0.671479	0.418775	0.503342
		1SD	1.52105	1.36394	1.69978	7.83643e-14	0.047333	0.0203845	0.0742815	0.660162	0.611775	0.610332
	φ = 0.0001	0.1	2.79868	1.90195	4.2081	3.5263e-07	0.023393	0.00415903	0.042627	0.637897	0.611775	0.536248	0.13058	0.941915	0.75974	0.692128	0.435098	0.520012
		0.05	3.32103	1.92093	6.07221	3.88789e-05	0.0160958	6.8292e-05	0.0321234	0.629242	0.611775	0.521481	0.0680804	0.974882	0.792208	0.730491	0.426511	0.511266
		0.03	1.68817	0.904566	3.28533	0.108903	0.00215347	0	0.00806698	0.614936	0.611775	0.505525	0.0345982	0.976452	0.673913	0.595022	0.418292	0.502845
		0.02	1.91724	0.890675	4.47484	0.109578	0.00219766	0	0.00817138	0.614891	0.611775	0.505212	0.0245536	0.985871	0.709677	0.63475	0.418109	0.502658
		1SD	1.73153	1.54661	1.94377	4.4831e-21	0.0778911	0.0439944	0.111788	0.686831	0.611775	0.642989
	φ = 0.01	0.1	2.26009	1.55796	3.33404	2.54892e-05	0.0153782	0	0.0310514	0.629394	0.611775	0.52819	0.123884	0.932496	0.720779	0.647293	0.430747	0.515587
		0.05	2.06962	1.24887	3.54441	0.00603291	0.0065082	0	0.0167608	0.618384	0.611775	0.513424	0.0613839	0.965463	0.714286	0.639944	0.42239	0.50705
		0.03	2.89078	1.46048	6.25896	0.003858	0.00780578	0	0.019025	0.618374	0.611775	0.51224	0.0401786	0.984301	0.782609	0.719052	0.421654	0.506296
		0.02	4.11658	1.68689	12.3352	0.00441125	0.00842492	0	0.0200761	0.619756	0.611775	0.510584	0.0290179	0.992151	0.83871	0.787092	0.420772	0.505392
		1SD	1.6681	1.49044	1.87173	1.25001e-18	0.0674917	0.0357256	0.0992577	0.675148	0.611775	0.62848
	φ = 1	0.1	1.85266	1.28862	2.7021	0.00107043	0.00906101	0	0.0211392	0.623244	0.611775	0.524161	0.120536	0.927786	0.701299	0.62535	0.428571	0.513369
		0.05	2.17608	1.30591	3.75815	0.00376208	0.00731823	0	0.0181847	0.620474	0.611775	0.514766	0.0625	0.967033	0.727273	0.654676	0.423077	0.507753
		0.03	2.00988	1.05432	4.05459	0.0405478	0.00361963	0	0.0112794	0.61656	0.611775	0.508211	0.0368304	0.979592	0.717391	0.643454	0.419637	0.504227
		0.02	1.59646	0.752747	3.61094	0.236928	0.00116942	0	0.00552983	0.614488	0.611775	0.503869	0.0234375	0.984301	0.677419	0.598872	0.417443	0.501973
		1SD	1.51498	1.35768	1.69402	1.81664e-13	0.0458782	0.0193225	0.0724338	0.658776	0.611775	0.608571
AA-African American, EA-European American, OR-Odds Ratio, P-Pvalue, HM3-HapMap 3 LD Panel, TagIt-Tag(ging) It(erative) of SNPs LD Panel, AUC-Area Under the Curve, PPV-Postive Predictive Value, NPV-Negative Predictive Value

### Sheet: ST1B-REGARDS AA
HTN predictions in REGARDS (AA) data
PRS method	Parameter	Threshold	OR	OR 95% LL	OR 95% UL	P	Rsq-liability	Rsq-liability 95% LL	Rsq-liability 95% UL	AUC model	AUC covariate	AUC PRS	sensitivity	specificity	PPV	adjusted PPV	NPV	adjusted NPV
PRS-CS-HM3	φ = 0.000001	0.1	1.45527	1.2099	1.76028	8.67265e-05	0.00414967	1.28485e-05	0.00828649	0.632155	0.629108	0.512792	0.106085	0.919498	0.808933	0.568556	0.24252	0.507054
		0.05	1.70756	1.31115	2.25528	0.000107533	0.00420539	4.09946e-05	0.00836978	0.632205	0.629108	0.50948	0.054507	0.964454	0.831266	0.605275	0.240987	0.504964
		0.03	1.93915	1.37451	2.80825	0.000269088	0.00384222	0	0.00782341	0.631667	0.629108	0.506664	0.0331923	0.980136	0.842975	0.625604	0.239862	0.503423
		0.02	1.84366	1.22659	2.87398	0.00469558	0.00228597	0	0.00535901	0.63051	0.629108	0.503926	0.0219655	0.985886	0.833333	0.608809	0.238825	0.501999
		1SD	1.18196	1.12167	1.24572	4.15116e-10	0.0100133	0.00360462	0.0164221	0.635139	0.629108	0.539066
	φ = 0.0001	0.1	1.71064	1.41166	2.08693	7.15735e-08	0.00807236	0.00231302	0.0138317	0.634916	0.629108	0.518961	0.109014	0.928907	0.831266	0.605275	0.245002	0.510419
		0.05	1.6948	1.30358	2.23402	0.000120703	0.0041365	6.2222e-06	0.00826677	0.631947	0.629108	0.509138	0.0543443	0.963931	0.828784	0.601065	0.240857	0.504785
		0.03	1.93816	1.37046	2.8164	0.000304651	0.00378559	0	0.00773743	0.631323	0.629108	0.507007	0.033355	0.980659	0.847107	0.632966	0.23999	0.503598
		0.02	1.64444	1.10171	2.54155	0.0192182	0.00153353	0	0.00405138	0.629934	0.629108	0.503583	0.0218028	0.985363	0.82716	0.598329	0.238698	0.501825
		1SD	1.25068	1.18621	1.31898	1.39043e-16	0.0176308	0.00915687	0.0261047	0.640433	0.629108	0.554604
	φ = 0.01	0.1	1.49998	1.24496	1.81783	2.65287e-05	0.00478095	0.000341896	0.00922	0.633566	0.629108	0.514163	0.106736	0.921589	0.813896	0.576494	0.243072	0.507804
		0.05	1.82683	1.39291	2.43341	2.22752e-05	0.00512905	0.000531973	0.00972613	0.632688	0.629108	0.511194	0.0553205	0.967067	0.843672	0.62684	0.241641	0.505855
		0.03	2.4322	1.67174	3.66539	8.45171e-06	0.00612953	0.00110638	0.0111527	0.633809	0.629108	0.509406	0.034494	0.984318	0.876033	0.687458	0.240885	0.504824
		0.02	1.99358	1.29622	3.20655	0.00270305	0.00264543	0	0.00595072	0.631133	0.629108	0.505297	0.0226163	0.987977	0.858025	0.652909	0.239331	0.502695
		1SD	1.23574	1.17225	1.30297	4.18178e-15	0.015867	0.00782156	0.0239125	0.640485	0.629108	0.551305
	φ = 1	0.1	1.40026	1.16547	1.69156	0.000392969	0.00336188	0	0.00708673	0.631982	0.629108	0.511764	0.105597	0.91793	0.805211	0.562683	0.242107	0.506491
		0.05	1.87952	1.4308	2.50844	1.019e-05	0.0055902	0.000791932	0.0103885	0.633338	0.629108	0.511537	0.0554832	0.96759	0.846154	0.631258	0.241771	0.506034
		0.03	2.059	1.43964	3.03495	0.000140298	0.00428417	8.11016e-05	0.00848723	0.632316	0.629108	0.508035	0.0338432	0.982227	0.859504	0.655668	0.240374	0.504124
		0.02	2.53312	1.59566	4.2559	0.000187945	0.00438259	0.000131712	0.00863346	0.631991	0.629108	0.506668	0.0232672	0.990068	0.882716	0.700835	0.239838	0.50339
		1SD	1.21846	1.15592	1.28464	2.18625e-13	0.0138377	0.00631722	0.0213581	0.638442	0.629108	0.547363
LD-Pred-funct	Raw	0.1	1.57427	1.33345	1.85437	6.80519e-08	0.00709723	0.00169451	0.0125	0.634129	0.629108	0.51939	0.0898145	0.871406	0.691729	0.411223	0.229583	0.489117
		0.05	1.43233	1.13778	1.79331	0.00194659	0.00234305	0	0.00545415	0.629892	0.629108	0.508405	0.0453954	0.937794	0.701005	0.421885	0.234173	0.495558
		0.03	1.56163	1.1701	2.0676	0.00211632	0.00228727	0	0.00536119	0.629596	0.629108	0.506865	0.0265213	0.959749	0.679167	0.397191	0.234813	0.496449
		0.02	1.6532	1.17072	2.31027	0.00367452	0.00203663	0	0.00493757	0.62974	0.629108	0.50567	0.0174097	0.971249	0.660494	0.377157	0.235279	0.497098
		1SD	1.2554	1.19042	1.32427	5.83468e-17	0.0180955	0.00951247	0.0266784	0.642341	0.629108	0.556983
	P-value based	0.1	1.64865	1.39658	1.94235	2.79288e-09	0.00861246	0.00266506	0.0145599	0.635695	0.629108	0.522834	0.0886756	0.865656	0.679551	0.397613	0.228193	0.48715
		0.05	1.64837	1.31292	2.06065	1.36399e-05	0.00458419	0.000237049	0.00893134	0.631798	0.629108	0.512013	0.043931	0.932044	0.675	0.392637	0.232798	0.493638
		0.03	1.85832	1.39872	2.45487	1.53523e-05	0.00450082	0.00019322	0.00880842	0.631446	0.629108	0.509868	0.0252197	0.955044	0.643154	0.359381	0.233691	0.494887
		0.02	1.83869	1.3009	2.57671	0.000465851	0.00295033	0	0.00644041	0.630254	0.629108	0.506699	0.0169216	0.969681	0.641975	0.358201	0.234899	0.49657
		1SD	1.31749	1.24909	1.3901	5.20282e-24	0.026619	0.0162502	0.0369877	0.647561	0.629108	0.567728
PRS-CS-TagIt	φ = 0.000001	0.1	1.44102	1.19842	1.74208	0.000127747	0.00393819	0	0.00796861	0.63268	0.629108	0.511421	0.105434	0.917407	0.80397	0.56074	0.241969	0.506303
		0.05	1.61818	1.24736	2.12648	0.000397517	0.00346683	0	0.00724919	0.63146	0.629108	0.508109	0.0538562	0.962363	0.82134	0.588635	0.240465	0.504249
		0.03	1.72335	1.23422	2.46159	0.00194904	0.0026942	0	0.00602975	0.63122	0.629108	0.505293	0.0325415	0.978045	0.826446	0.59713	0.23935	0.502721
		0.02	1.87005	1.24273	2.91775	0.00390231	0.00238429	0	0.00552258	0.63026	0.629108	0.503926	0.0219655	0.985886	0.833333	0.608809	0.238825	0.501999
		1SD	1.19313	1.13209	1.25774	4.79858e-11	0.0111194	0.00436945	0.0178693	0.63866	0.629108	0.545891
	φ = 0.0001	0.1	1.63512	1.35211	1.99004	6.01773e-07	0.00686143	0.00154863	0.0121742	0.634318	0.629108	0.517247	0.1082	0.926294	0.825062	0.594813	0.244313	0.509486
		0.05	1.88154	1.43596	2.50317	7.98169e-06	0.00570947	0.000860551	0.0105584	0.63367	0.629108	0.510851	0.0551578	0.966545	0.841191	0.622457	0.24151	0.505677
		0.03	1.94455	1.37732	2.81789	0.00026069	0.00385722	0	0.00784615	0.631874	0.629108	0.506664	0.0331923	0.980136	0.842975	0.625604	0.239862	0.503423
		0.02	1.81924	1.20962	2.83728	0.00574336	0.00217499	0	0.00517266	0.63072	0.629108	0.503926	0.0219655	0.985886	0.833333	0.608809	0.238825	0.501999
		1SD	1.27474	1.20859	1.34491	5.36139e-19	0.020551	0.0114147	0.0296874	0.645022	0.629108	0.565856
	φ = 0.01	0.1	1.81358	1.49234	2.21983	4.07351e-09	0.00974461	0.00342168	0.0160675	0.636762	0.629108	0.521017	0.10999	0.932044	0.83871	0.618109	0.245829	0.511535
		0.05	2.35431	1.76308	3.20533	1.84421e-08	0.00960488	0.00332704	0.0158827	0.635929	0.629108	0.514621	0.0569476	0.972295	0.868486	0.67272	0.242947	0.507634
		0.03	2.57227	1.76693	3.87872	2.28207e-06	0.00697907	0.00162122	0.0123369	0.634372	0.629108	0.509406	0.034494	0.984318	0.876033	0.687458	0.240885	0.504824
		0.02	2.58576	1.64201	4.29458	9.86711e-05	0.00475691	0.000328985	0.00918484	0.632243	0.629108	0.506325	0.0231045	0.989545	0.876543	0.688468	0.239711	0.503216
		1SD	1.32586	1.25635	1.39968	1.36811e-24	0.0273093	0.0168104	0.0378082	0.648932	0.629108	0.575008
	φ = 1	0.1	1.87132	1.53885	2.29217	6.8537e-10	0.0107837	0.00413539	0.017432	0.636989	0.629108	0.52136	0.110153	0.932567	0.83995	0.620278	0.245967	0.511721
		0.05	2.36914	1.77077	3.2332	1.83328e-08	0.0096386	0.00334985	0.0159274	0.636115	0.629108	0.514964	0.0571103	0.972818	0.870968	0.677523	0.243077	0.507811
		0.03	2.81185	1.90286	4.32447	7.19066e-07	0.00790753	0.00220686	0.0136082	0.634629	0.629108	0.510434	0.0349821	0.985886	0.88843	0.712524	0.241269	0.505348
		0.02	2.63947	1.6617	4.43658	9.78369e-05	0.0048055	0.000355116	0.00925589	0.632012	0.629108	0.506668	0.0232672	0.990068	0.882716	0.700835	0.239838	0.50339
		1SD	1.29095	1.22394	1.36203	7.57704e-21	0.0227624	0.0131569	0.0323679	0.645218	0.629108	0.566776
AA-African American, EA-European American, OR-Odds Ratio, P-Pvalue, HM3-HapMap 3 LD Panel, TagIt-Tag(ging) It(erative) of SNPs LD Panel, AUC-Area Under the Curve, PPV-Postive Predictive Value, NPV-Negative Predictive Value

### Sheet: ST2A-HyperGen EA 
HTN predictions in HyperGen (EA) data
PRS method	Parameter	Threshold	OR	OR 95% LL	OR 95% UL	P	Rsq-liability	Rsq-liability 95% LL	Rsq-liability 95% UL	AUC model	AUC covariate	AUC PRS	sensitivity	specificity	PPV	adjusted PPV	NPV	adjusted NPV
LD-Pred-funct	Raw	0.1	5.18318	2.07519	12.946	0.000426363	0.0263259	0.00414064	0.0485112	0.9343	0.9313	0.5345	0.0674319	0.861646	0.373016	0.32768	0.430823	0.480236
		0.05	3.5387	1.09913	11.393	0.0341375	0.00906328	0	0.0222245	0.9324	0.9313	0.512	0.0387374	0.935201	0.421875	0.374145	0.443522	0.493129
		0.03	2.77384	0.69325	11.0987	0.149265	0.00235139	0	0.00908362	0.9319	0.9313	0.5061	0.0243902	0.961471	0.435897	0.387644	0.446705	0.496351
		0.02	2.63707	0.453947	15.3193	0.280053	0.00210537	0	0.00847667	0.9316	0.9313	0.5027	0.0172166	0.977233	0.48	0.430591	0.448914	0.498584
		1SD	1.95066	1.46751	2.59289	4.19424e-06	0.0491007	0.0192448	0.0789566	0.9367	0.9313	0.5863
	P-value based	0.1	6.9913	2.90144	16.8462	1.46451e-05	0.0428436	0.0148413	0.0708458	0.9364	0.9313	0.5377	0.0659971	0.858144	0.362205	0.317517	0.429448	0.478836
		0.05	8.10149	2.47572	26.5112	0.000542684	0.0192623	0.000199418	0.0383252	0.9334	0.9313	0.5184	0.0329986	0.931699	0.370968	0.325752	0.441128	0.490703
		0.03	6.61077	1.45934	29.9466	0.0142699	0.0149009	0	0.031714	0.9323	0.9313	0.5125	0.0186514	0.954466	0.333333	0.290585	0.44345	0.493056
		0.02	6.24311	1.17514	33.1675	0.0316026	0.00826942	0	0.0208473	0.932	0.9313	0.5075	0.0129125	0.971979	0.36	0.31545	0.4465	0.496144
		1SD	2.14225	1.61257	2.8459	1.46084e-07	0.0602681	0.0274311	0.0931051	0.9381	0.9313	0.5973
PRS-CS-HM3	1e-06	0.1	2.15159	0.915372	5.05732	0.0788826	0.00643066	0	0.0175353	0.9321	0.9313	0.5227	0.120516	0.924694	0.661417	0.615436	0.462752	0.512529
		0.05	5.25314	1.48439	18.5905	0.0100942	0.0142526	0	0.0307027	0.9323	0.9313	0.515	0.0645624	0.966725	0.703125	0.659895	0.458472	0.508224
		0.03	6.26252	1.41003	27.8144	0.0158782	0.0113271	0	0.0260194	0.9333	0.9313	0.5145	0.0430416	0.984238	0.769231	0.731957	0.457282	0.507027
		0.02	22.8206	2.76864	188.1	0.00365765	0.0208541	0.00103933	0.0406689	0.9332	0.9313	0.51	0.0301291	0.991243	0.807692	0.774813	0.455717	0.505449
		1SD	1.53237	1.1758	1.99707	0.00158614	0.0208908	0.00105907	0.0407226	0.9333	0.9313	0.5725
	0.0001	0.1	2.12621	0.923439	4.89557	0.0762603	0.00329847	0	0.0112673	0.9321	0.9313	0.5211	0.119082	0.922942	0.653543	0.607128	0.461876	0.511648
		0.05	2.66709	0.817916	8.69691	0.1038	0.00756164	0	0.0195946	0.9321	0.9313	0.5166	0.0659971	0.968476	0.71875	0.676749	0.459302	0.50906
		0.03	3.11617	0.732366	13.2591	0.123947	0.00490037	0	0.0146035	0.9319	0.9313	0.5066	0.035868	0.975482	0.641026	0.593975	0.453214	0.502926
		0.02	3.57555	0.755956	16.9118	0.108031	0.00526725	0	0.0153247	0.9322	0.9313	0.502	0.0229555	0.982487	0.615385	0.567242	0.451691	0.501389
		1SD	1.40073	1.07726	1.82133	0.0118848	0.0136988	0	0.0298318	0.9327	0.9313	0.5606
	0.01	0.1	1.52581	0.686944	3.38908	0.299387	0.00247123	0	0.00937235	0.9315	0.9313	0.5052	0.104735	0.905429	0.574803	0.525498	0.453111	0.502822
		0.05	1.72321	0.587656	5.05304	0.321463	0.00242924	0	0.00927166	0.9314	0.9313	0.507	0.0559541	0.956217	0.609375	0.561017	0.453488	0.503203
		0.03	1.28016	0.348967	4.6962	0.70956	0.000404388	0	0.00319969	0.9314	0.9313	0.505	0.0344333	0.97373	0.615385	0.567242	0.4524	0.502105
		0.02	2.75216	0.507047	14.9383	0.240771	0.00302475	0	0.0106571	0.9317	0.9313	0.5052	0.025825	0.985989	0.692308	0.648291	0.453301	0.503014
		1SD	1.10341	0.856305	1.42182	0.446814	0.00212188	0	0.00851804	0.9317	0.9313	0.5201
	1	0.1	1.00793	0.465723	2.18137	0.984011	0			0.9313	0.9313	0.5027	0.097561	0.896673	0.535433	0.485647	0.448729	0.498397
		0.05	0.684702	0.239493	1.95754	0.479733	0.000344551	0	0.00292486	0.9316	0.9313	0.5057	0.045911	0.943958	0.5	0.450315	0.447674	0.497331
		0.03	0.615822	0.165368	2.2933	0.469861	0.00118323	0	0.00596239	0.9315	0.9313	0.5002	0.0301291	0.968476	0.538462	0.488691	0.449959	0.49964
		0.02	0.929797	0.187963	4.59943	0.928893	0.000286759	0	0.00264083	0.9314	0.9313	0.5004	0.0215208	0.980736	0.576923	0.527661	0.450886	0.500576
		1SD	1.04975	0.817767	1.34755	0.703141	0			0.9314	0.9313	0.5073
PRS-CS-TagIt	1e-06	0.1	3.14577	1.3579	7.28762	0.00750078	0.0162342	0	0.0337686	0.9334	0.9313	0.5307	0.12769	0.93345	0.700787	0.657383	0.467134	0.516929
		0.05	4.00522	1.33329	12.0317	0.0134147	0.0136594	0	0.0297696	0.9334	0.9313	0.5229	0.0731707	0.977233	0.796875	0.762689	0.463455	0.513236
		0.03	5.34939	1.17132	24.4306	0.03046	0.00971136	0	0.0233294	0.9331	0.9313	0.5161	0.045911	0.987741	0.820513	0.789253	0.45891	0.508665
		0.02	5.46539	0.892822	33.4563	0.0661568	0.00764744	0	0.0197478	0.9328	0.9313	0.51	0.0301291	0.991243	0.807692	0.774813	0.455717	0.505449
		1SD	1.90677	1.46764	2.4773	1.34666e-06	0.0472867	0.0179529	0.0766204	0.9361	0.9313	0.5824
	0.0001	0.1	4.27676	1.76411	10.3682	0.00129815	0.0218755	0.00159454	0.0421565	0.9344	0.9313	0.537	0.133429	0.940455	0.732283	0.691436	0.47064	0.520444
		0.05	7.97984	2.27368	28.0066	0.00118573	0.0225343	0.00195883	0.0431097	0.9345	0.9313	0.5261	0.0746055	0.978984	0.8125	0.780219	0.464286	0.51407
		0.03	7.75724	1.74982	34.3891	0.00700846	0.0175376	0	0.035747	0.9343	0.9313	0.5161	0.045911	0.987741	0.820513	0.789253	0.45891	0.508665
		0.02	7.87918	1.3472	46.0817	0.0219787	0.0126484	0	0.0281608	0.9328	0.9313	0.51	0.0301291	0.991243	0.807692	0.774813	0.455717	0.505449
		1SD	2.16492	1.6474	2.84502	2.99822e-08	0.0725316	0.0367977	0.108265	0.9387	0.9313	0.6084
	0.01	0.1	3.77509	1.60059	8.90377	0.00240979	0.0182942	0	0.0368833	0.9333	0.9313	0.5386	0.134864	0.942207	0.740157	0.70002	0.471516	0.521321
		0.05	3.96897	1.19436	13.1893	0.0244566	0.0106799	0	0.0249521	0.9322	0.9313	0.5198	0.0688666	0.971979	0.75	0.710788	0.460963	0.510731
		0.03	4.06874	1.0143	16.3213	0.0477003	0.00545161	0	0.0156824	0.9321	0.9313	0.513	0.0430416	0.984238	0.769231	0.731957	0.457282	0.507027
		0.02	4.75699	0.878709	25.7526	0.0703044	0.00657159	0	0.0177962	0.9318	0.9313	0.5068	0.0272597	0.987741	0.730769	0.689789	0.454106	0.503826
		1SD	1.72677	1.33066	2.24078	3.97647e-05	0.0478946	0.0183845	0.0774046	0.937	0.9313	0.5924
	1	0.1	2.21301	0.989785	4.94794	0.0529918	0.00696611	0	0.0185199	0.9321	0.9313	0.5323	0.129125	0.935201	0.708661	0.665855	0.468011	0.517808
		0.05	2.06598	0.716889	5.95385	0.179058	0.00156988	0	0.00707345	0.9315	0.9313	0.5118	0.061693	0.963222	0.671875	0.626512	0.456811	0.506551
		0.03	0.475029	0.117681	1.91749	0.29576	0.000957686	0	0.00525789	0.9314	0.9313	0.5018	0.0329986	0.971979	0.589744	0.540786	0.451587	0.501284
		0.02	0.323637	0.0620767	1.68728	0.180548	0.00234153	0	0.00905966	0.9315	0.9313	0.5027	0.0186514	0.977233	0.5	0.450315	0.449275	0.498949
		1SD	1.6817	1.29041	2.19164	0.000119646	0.0332029	0.00839773	0.0580081	0.935	0.9313	0.5705
AA-African American, EA-European American, OR-Odds Ratio, P-Pvalue, HM3-HapMap 3 LD Panel, TagIt-Tag(ging) It(erative) of SNPs LD Panel, AUC-Area Under the Curve, PPV-Postive Predictive Value, NPV-Negative Predictive Value

### Sheet: ST2B-HTN HyperGen AA 
HTN predictions in HyperGen (AA) data
PRS method	Parameter	Threshold	OR	OR 95% LL	OR 95% UL	P	Rsq-liability	Rsq-liability 95% LL	Rsq-liability 95% UL	AUC model	AUC covariate	AUC PRS	sensitivity	specificity	PPV	adjusted PPV	NPV	adjusted NPV
LD-Pred-funct	Raw	0.1	1.83568	1.13668	2.96453	0.0129953	0.00641068	0	0.0162579	0.821	0.8205	0.5073	0.0927757	0.882759	0.642105	0.441753	0.300293	0.493166
		0.05	1.91077	0.98551	3.70473	0.0552642	0.00370402	0	0.0112229	0.8214	0.8205	0.506	0.0479087	0.944828	0.663158	0.464767	0.304444	0.498085
		0.03	2.51312	1.09711	5.75673	0.0293201	0.00489061	0	0.0132993	0.8211	0.8205	0.5027	0.026616	0.963793	0.625	0.423667	0.30397	0.497525
		0.02	3.00288	1.10123	8.18835	0.0316813	0.00476035	0	0.0132662	0.821	0.8205	0.5029	0.0159696	0.972414	0.567568	0.366647	0.303552	0.497031
		1SD	1.24776	1.07615	1.44673	0.00336587	0.00911236	0	0.0208201	0.8219	0.8205	0.5177
	P-value based	0.1	1.83666	1.14774	2.93909	0.0112626	0.00656135	0	0.0165551	0.8223	0.8205	0.5148	0.0942966	0.886207	0.652632	0.453154	0.301466	0.49456
		0.05	2.49727	1.32545	4.70511	0.00462902	0.00807155	0	0.0191012	0.8215	0.8205	0.5047	0.0410646	0.932759	0.580645	0.379154	0.300222	0.493081
		0.03	3.30433	1.47829	7.38597	0.00358559	0.00855462	0	0.0198892	0.821	0.8205	0.5027	0.0250951	0.958621	0.578947	0.377515	0.302503	0.495789
		0.02	4.60528	1.76404	12.0227	0.00181249	0.00902602	0	0.0207398	0.8216	0.8205	0.5054	0.01673	0.974138	0.594595	0.392797	0.30409	0.497667
		1SD	1.36824	1.18578	1.57879	1.75931e-05	0.0193163	0.00246649	0.0362409	0.822	0.8205	0.5151
PRS-CS-HM3	1e-06	0.1	0.849354	0.538282	1.34019	0.482884	0.000582377	0	0.00366105	0.8214	0.8205	0.5125	0.101901	0.903448	0.705263	0.513478	0.307331	0.501485
		0.05	0.533641	0.286754	0.993092	0.0474931	0.0039904	0	0.0118037	0.8214	0.8205	0.504	0.0479087	0.944828	0.663158	0.464767	0.304444	0.498085
		0.03	0.58406	0.257487	1.32482	0.198137	0.00162656	0	0.00667411	0.8218	0.8205	0.5048	0.0296578	0.968966	0.684211	0.488658	0.305767	0.499645
		0.02	0.432661	0.15566	1.20259	0.108208	0.00267477	0	0.00911056	0.8217	0.8205	0.5058	0.018251	0.975862	0.631579	0.43056	0.304793	0.498496
		1SD	1.15895	1.00435	1.33733	0.0434362	0.00420348	0	0.0122105	0.8221	0.8205	0.5335
	0.0001	0.1	1.26771	0.790929	2.0319	0.324361	0.001093	0	0.00505843	0.8225	0.8205	0.5088	0.103422	0.906897	0.715789	0.526253	0.308504	0.502861
		0.05	1.20948	0.633247	2.31005	0.564563	0.000452012	0	0.00285301	0.8228	0.8205	0.5127	0.0532319	0.956897	0.736842	0.552569	0.308333	0.50266
		0.03	1.08085	0.481362	2.42695	0.850569	7.00305e-06	0	0.00125231	0.8229	0.8205	0.5072	0.0319392	0.974138	0.736842	0.552569	0.307399	0.501564
		0.02	0.863228	0.335331	2.22217	0.760468	0.000109722	0	0.00202322	0.8233	0.8205	0.5045	0.0197719	0.97931	0.684211	0.488658	0.30587	0.499766
		1SD	1.20436	1.04265	1.39115	0.0114799	0.00670166	0	0.0167504	0.8259	0.8205	0.5328
	0.01	0.1	1.39699	0.880075	2.2175	0.156157	0.00203137	0	0.00763155	0.8215	0.8205	0.5138	0.104943	0.910345	0.726316	0.53928	0.309677	0.504234
		0.05	1.52956	0.816662	2.86477	0.184375	0.00189555	0	0.00730582	0.821	0.8205	0.5027	0.0532319	0.956897	0.736842	0.552569	0.308333	0.50266
		0.03	1.5676	0.720632	3.41	0.256906	0.00141648	0	0.00611919	0.8212	0.8205	0.5035	0.0311787	0.972414	0.719298	0.530567	0.306855	0.500925
		0.02	1.54707	0.598428	3.99951	0.367875	0.00102497	0	0.00504875	0.8219	0.8205	0.507	0.0212928	0.982759	0.736842	0.552569	0.306947	0.501033
		1SD	1.15047	0.993529	1.33221	0.0610358	0.00400281	0	0.0118504	0.8221	0.8205	0.5346
	1	0.1	1.73965	1.08029	2.80146	0.022745	0.00554185	0	0.0147464	0.8224	0.8205	0.5138	0.108745	0.918966	0.752632	0.573008	0.31261	0.507654
		0.05	1.45701	0.77985	2.72215	0.237893	0.00159794	0	0.00658855	0.8222	0.8205	0.5114	0.0524715	0.955172	0.726316	0.53928	0.307778	0.502009
		0.03	1.39473	0.637809	3.04993	0.4046	0.000635918	0	0.00383415	0.8231	0.8205	0.5097	0.0311787	0.972414	0.719298	0.530567	0.306855	0.500925
		0.02	2.40562	0.850186	6.80673	0.0980954	0.00323309	0	0.0103752	0.8231	0.8205	0.507	0.0228137	0.986207	0.789474	0.623209	0.308024	0.502297
		1SD	1.14384	0.988161	1.32405	0.0717897	0.00353187	0	0.0107799	0.8261	0.8205	0.5355
PRS-CS-TagIt	1e-06	0.1	1.83828	1.11462	3.03177	0.0170749	0.00652079	0	0.0164512	0.8214	0.8205	0.5049	0.103422	0.906897	0.715789	0.526253	0.308504	0.502861
		0.05	1.98676	1.03451	3.81553	0.0392175	0.00462085	0	0.0129932	0.8213	0.8205	0.501	0.0509506	0.951724	0.705263	0.513478	0.306667	0.500704
		0.03	2.86556	1.20982	6.78732	0.0167135	0.00629459	0	0.0159996	0.8219	0.8205	0.5027	0.0319392	0.974138	0.736842	0.552569	0.307399	0.501564
		0.02	2.21178	0.797854	6.13141	0.127036	0.00255232	0	0.008648	0.8214	0.8205	0.5004	0.0197719	0.97931	0.684211	0.488658	0.30587	0.499766
		1SD	1.38697	1.203	1.59909	6.62465e-06	0.0211596	0.00353893	0.0388458	0.8248	0.8205	0.5447
	0.0001	0.1	2.36894	1.45652	3.85295	0.000510193	0.0133035	0	0.0274022	0.8228	0.8205	0.5098	0.106464	0.913793	0.736842	0.552569	0.31085	0.505604
		0.05	3.49599	1.72287	7.09392	0.000526747	0.0140215	0	0.0284881	0.8241	0.8205	0.5122	0.0570342	0.965517	0.789474	0.623209	0.311111	0.505908
		0.03	3.08609	1.2961	7.34812	0.0108975	0.00740273	0	0.0178984	0.8226	0.8205	0.5052	0.0326996	0.975862	0.754386	0.575317	0.307943	0.502203
		0.02	2.78638	0.983378	7.89517	0.0537984	0.00419249	0	0.0121811	0.8217	0.8205	0.5004	0.0205323	0.981034	0.710526	0.519834	0.306408	0.5004
		1SD	1.46593	1.27267	1.68852	1.1387e-07	0.0293592	0.00870041	0.0500991	0.8273	0.8205	0.5482
	0.01	0.1	2.36246	1.44769	3.85528	0.000580302	0.0132186	0	0.0272732	0.8246	0.8205	0.5148	0.109506	0.92069	0.757895	0.57996	0.313196	0.508336
		0.05	2.69926	1.39258	5.23203	0.00327447	0.00957618	0	0.0215732	0.8232	0.8205	0.506	0.0532319	0.956897	0.736842	0.552569	0.308333	0.50266
		0.03	3.21008	1.38205	7.45607	0.00667698	0.00832509	0	0.0195126	0.8227	0.8205	0.5052	0.0326996	0.975862	0.754386	0.575317	0.307943	0.502203
		0.02	4.74158	1.57363	14.2871	0.00568076	0.00911873	0	0.0208305	0.8228	0.8205	0.5041	0.0228137	0.986207	0.789474	0.623209	0.308024	0.502297
		1SD	1.45048	1.25246	1.67981	6.83736e-07	0.0272434	0.00731556	0.0472381	0.8275	0.8205	0.5404
	1	0.1	2.27858	1.3886	3.73899	0.00111716	0.0117769	0	0.0250599	0.8245	0.8205	0.516	0.110266	0.922414	0.763158	0.586983	0.313783	0.509017
		0.05	2.75312	1.3979	5.42221	0.00340403	0.00936575	0	0.0212222	0.8233	0.8205	0.5072	0.0547529	0.960345	0.757895	0.57996	0.309444	0.503961
		0.03	2.05426	0.89591	4.71026	0.0890582	0.00321939	0	0.0102377	0.8214	0.8205	0.5002	0.0304183	0.97069	0.701754	0.509275	0.306311	0.500286
		0.02	3.34299	1.1928	9.3692	0.0217158	0.0059174	0	0.0153856	0.822	0.8205	0.5017	0.0212928	0.982759	0.736842	0.552569	0.306947	0.501033
		1SD	1.333	1.15512	1.53827	8.37457e-05	0.0158814	0.000573528	0.0312602	0.8256	0.8205	0.5307
AA-African American, EA-European American, OR-Odds Ratio, P-Pvalue, HM3-HapMap 3 LD Panel, TagIt-Tag(ging) It(erative) of SNPs LD Panel, AUC-Area Under the Curve, PPV-Postive Predictive Value, NPV-Negative Predictive Value
